# Diagnostic Performance of Rapid Antigen Testing for SARS-CoV-2: The COVid-19 AntiGen (COVAG) Extension study

**DOI:** 10.1101/2023.11.29.23299183

**Authors:** Christoph Wertenauer, Alexander Dressel, Eberhard Wieland, Hans-Jörg Wertenauer, Helmine Braitmaier, Anna Straub, Nicholas Lützner, Winfried März

## Abstract

**Background:** Rapid antigen tests (RATs) for SARS-CoV-2 have been used to combat the still ongoing Covid-19 pandemic. This study is the extension of the COVAG study originally performed from February 1 to March 31, 2021. We compared two RATs, the Panbio COVID-19 Ag Rapid Test (Abbott) and the SD Biosensor Q SARS-CoV-2 Rapid Antigen Test (Roche), against RT-PCR on the foil of new variants.

**Methods:** We included 888 all-comers at a diagnostic center between October 20, 2021, and March 18, 2022. RT-PCR-positive samples with a Ct value ≤ 32 were examined for SARS-CoV-2 variants.

**Findings:** The sensitivity of the Abbott-RAT and Roche-RAT were 65% and 67%, respectively. For both RATs, lower Ct values were significantly correlated with higher sensitivity. For samples with Ct values ≤ 25, the sensitivities of the Roche-RAT and of the Abbott-RAT were 96% and 95%, for Ct values 25-30 both were 19%, and for Ct values ≥ 30 they were 6% and 2%, respectively. The RATs had substantially higher sensitivities in symptomatic than asymptomatic participants (76, 77%, vs. 29, 31%, for Abbott-RAT, Roche-RAT, respectively) and in participants referred to testing by their primary care physician (84%, 85%) compared to participants who sought testing due to referral by the health department (55%, 58%) or a warning by the Corona-Warn-App (49%, 49%). In persons with self-reported previous Covid-19 sensitivities were markedly lower than in patients without previous Covid-19: 27% vs. 75% for Roche-RAT and 27% vs. 73% for Abbott-RAT. Depending on the vaccination status, the sensitivity of the RATs is 67.6%, 61.5% and 70.6% for non-vaccinated, vaccinated and boostered participants, respectively. For the considered subpopulation of 888 participants, we find no significant correlation between vaccination status and sensitivity.

The Omicron variant was detected with a sensitivity of 94% and 92%, the delta variant with a sensitivity of 80% and 80% for Abbott-RAT and Roche-RAT, respectively. This difference is attributable to the lower Ct values of the Omicron samples compared to the Delta samples. When adjusted for the Ct value, a multivariate logistic regression did not show a significant difference between Omicron and Delta. In terms of sensitivity, we found no significant difference between the wild-type and the Omicron and Delta variants, but a significantly lower sensitivity to the alpha variant compared to the other variants.

For a Ct value ≤ 25 the sensitivities were 95.2% and 96.0% for the Abbott-RAT and the Roche-RAT, respectively (Table 4). For a Ct value of 25-30 both RATs had a sensitivity of 18.8%. For a Ct value of 30-32, the sensitivities were 0.0% and 7.1% respectively, for Ct values ≥32 the sensitivities were 3.0% and 6.0% for Abbott-RAT and Roche-RAT, respectively.

The specificities were >99% overall.

Interpretation: The sensitivity of the RATs for asymptomatic carriers is unsatisfactory questioning their use for screening. When used in symptomatic patients or when requested by a primary care physician the sensitivities were higher. Our study does not suggest that the vaccination status influences the sensitivity of RATs.
