## Supplementary material for "Diagnostic Performance of Rapid Antigen Testing for SARS-CoV-2: The COVid-19 AntiGen (COVAG) Extension study": Tables

### Sheet: Table 1 
	Table 1. Clinical characteristics of participants of the COVAG Extension study with reasons for testing other than to confirm a positive RAT.
		All*	Male	Female	P**
	Age, years, mean±SD, median (25%, 75%)	39.34±13.8 36(28-49)	39.26±13.94 36(28-49.75)	39.37±13.71 37(28-49)	0.902
	REASON FOR TESTING
	Referral from physician	232 (26.16 %)	103 (26.41 %)	129 (25.96 %)	0.878
	Referral from health departments (mostly contact persons of infected patients)	236 (26.61 %)	96 (24.62 %)	140 (28.17 %)	0.2512
	Warning by Corona-Warn-App	419 (47.24 %)	191 (48.97 %)	228 (45.88 %)	0.3787
	COMORBIDITIES
	Any comorbidity	223 (25.14 %)	100 (25.64 %)	123 (24.75 %)	0.8151
	No comorbidity	664 (74.86 %)	290 (74.36 %)	374 (75.25 %)	0.8151
	Hypertension	84 (9.47 %)	43 (11.03 %)	41 (8.25 %)	0.1673
	Dyslipoproteinaemia	42 (4.74 %)	16 (4.1 %)	26 (5.23 %)	0.5247
	Diabetes mellitus	19 (2.14 %)	9 (2.31 %)	10 (2.01 %)	0.8177
	COPD	8 (0.9 %)	3 (0.77 %)	5 (1.01 %)	1
	Ischaemic heart disease	7 (0.79 %)	2 (0.51 %)	5 (1.01 %)	0.475
	Previous COVID-19	101 (11.39 %)	41 (10.51 %)	60 (12.07 %)	0.5232
	CLINICAL SYMPTOMS
	Any clinical symptom	446 (50.28 %)	171 (43.85 %)	275 (55.33 %)	0.0007
	No clinical symptom	441 (49.72 %)	219 (56.15 %)	222 (44.67 %)	0.0007
	Malaise	325 (36.64 %)	125 (32.05 %)	200 (40.24 %)	0.014
	Shortness of breath	68 (7.67 %)	22 (5.64 %)	46 (9.26 %)	0.0559
	Cough	268 (30.21 %)	101 (25.9 %)	167 (33.6 %)	0.015
	Fever	54 (6.09 %)	25 (6.41 %)	29 (5.84 %)	0.7778
	Diarrhoea	43 (4.85 %)	16 (4.1 %)	27 (5.43 %)	0.4318
	Musculoskeletal pain	145 (16.35 %)	56 (14.36 %)	89 (17.91 %)	0.1704
	Headache	266 (29.99 %)	92 (23.59 %)	174 (35.01 %)	0.0002
	Nausea	37 (4.17 %)	11 (2.82 %)	26 (5.23 %)	0.0904
	VACCINATION STATUS
	not vaccinated	98 (11.04 %)	40 (10.26 %)	58 (11.65 %)	0.5897
	primary vaccinated	321 (36.15%)	138 (35.38%)	183 (36.75%)	0.725
	boostered	468 (52.7%)	211 (54.1%)	257 (51.61%)	0.4983
	VITAL SIGNS (binary)
	SysBP>130 mmHg and/or DiaBP>90 mmHg	233 (26.27 %)	132 (33.85 %)	101 (20.32 %)	<0.0001
	Other blood pressures	638 (71.93 %)	251 (64.36 %)	387 (77.87 %)	<0.0001
	Body temperature > 37°C	39 (4.4 %)	14 (3.59 %)	25 (5.03 %)	0.3262
	Body temperature <= 37°C	848 (95.6 %)	376 (96.41 %)	472 (94.97 %)	0.3262
	Oxygen saturation > median	200 (22.55 %)	52 (13.33 %)	148 (29.78 %)	<0.0001
	Oxygen saturation <= median	673 (75.87 %)	331 (84.87 %)	342 (68.81 %)	<0.0001
	VITAL SIGNS (metric)
	Systolic blood pressure, mmHg, mean±SD, median (25%, 75%)	125.15±16.64 120(115-135)	129.38±15.44 130(120-140)	121.81±16.8 120(110-130)	<0.0001
	Diastolic blood pressure, mmHg, mean±SD, median (25%, 75%)	80.93±9.85 80(75-90)	82.75±9.65 80(80-90)	79.51±9.78 80(70-85)	<0.0001
	Body temperature, °C, mean±SD, median (25%, 75%)	36.31±0.65 36.3(36.1-36.5)	36.22±0.85 36.3(36.1-36.5)	36.38±0.41 36.4(36.1-36.6)	0.0008
	Oxygen saturation, %, mmHg, mean±SD, median (25%, 75%)	97.65±1.95 98(97-98)	97.53±1.29 98(97-98)	97.75±2.33 98(98-99)	0.0812
	* female or male
	** two-sided t test and Fisher test on equality of means for metric and categorical data, respectively

### Sheet: Table 2
	Table 2. Diagnostic performance of 2 commercial RATs for SARS-Cov-2 antigens in participants of the COVAG Extension study with reasons for testing other than to confirm a positive RAT
		N (%)	CT median (25th, 75th percentile)	SENSITIVITY (%)	SENSITIVITY (%)	P*	SPECIFITY (%)	SPECIFITY (%)	P*	PPV (%)	PPV (%)	P*	NPV (%)	NPV (%)	P*	EFF (%)	EFF (%)	P*
			in positives	Roche-RAT	Abbott-RAT		Roche-RAT	Abbott-RAT		Roche-RAT	Abbott-RAT		Roche-RAT	Abbott-RAT		Roche-RAT	Abbott-RAT
	All probands	888 (100 %)	20.36 (16.98, 29.97)	67.02 (62.39, 71.79)	65.43 (60.67, 70.18)	0.2091	99.71 (99.56, 100)	99.57 (99.35, 100)	0.6947	98.44 (97.44, 100)	97.62 (96.15, 100)	0.1057	91.84 (90.51, 93.28)	91.47 (90.1, 92.91)	0.1419	92.79 (91.55, 94.09)	92.34 (91.22, 93.58)	0.1159
	Age > median	442 (49.77 %)	19.96 (17.37, 29.54)	70 (63.5, 76.56)	68 (61.67, 74.62)	0.3479	99.71 (99.55, 100)	99.42 (99.1, 100)	0.6507	98.59 (97.56, 100)	97.14 (95.12, 100)	0.1797	91.91 (90, 93.98)	91.4 (89.47, 93.52)	0.2285	92.99 (91.19, 94.58)	92.31 (90.51, 94.24)	0.1797
	Age ≤ median	446 (50.23 %)	20.81 (16.61, 29.99)	63.64 (56.6, 70.97)	62.5 (55.56, 70)	0.4781	99.72 (99.57, 100)	99.72 (99.57, 100)	1	98.25 (96.88, 100)	98.21 (96.88, 100)	0.6566	91.77 (89.92, 93.73)	91.54 (89.66, 93.46)	0.4781	92.6 (90.91, 94.28)	92.38 (90.91, 93.94)	0.4781
	Women	497 (55.97 %)	19.96 (17.36, 28.04)	68.42 (62.34, 74.67)	66.67 (60.53, 72.91)	0.2095	99.74 (99.6, 100)	99.48 (99.19, 100)	0.6711	98.73 (97.83, 100)	97.44 (95.74, 100)	0.1597	91.39 (89.49, 93.29)	90.93 (89.01, 92.88)	0.0977	92.56 (90.94, 94.26)	91.95 (90.33, 93.66)	0.0839
	Men	390 (43.92 %)	20.57 (16.57, 30.71)	64.38 (56.82, 72.34)	63.01 (55.32, 71.11)	0.6065	99.68 (99.51, 100)	99.68 (99.51, 100)	1	97.92 (96.3, 100)	97.87 (96.15, 100)	0.7324	92.4 (90.52, 94.37)	92.13 (90.22, 94.25)	0.6065	93.08 (91.54, 95)	92.82 (91.15, 94.62)	0.6065
	REASON FOR TESTING
	Referral from physician	233 (26.24 %)	18.55 (16.31, 21.45)	84.81 (79.17, 90.57)	83.54 (77.78, 89.8)	0.4839	98.7 (97.94, 100)	98.7 (97.94, 100)	1	97.1 (95.12, 100)	97.06 (95.12, 100)	0.5407	92.68 (89.91, 95.5)	92.12 (89.29, 95.33)	0.4839	93.99 (92.26, 96.13)	93.56 (91.61, 96.13)	0.4839
	Referral from health departments (mostly contact persons of infected patients)	236 (26.58 %)	23.2 (17.21, 31.55)	57.58 (48.84, 66.67)	54.55 (45.95, 63.64)	0.2811	99.71 (99.07, 100)	99.41 (99.07, 100)	0.9822	98.7 (95.45, 100)	97.3 (95, 100)	0.6937	85.82 (82.31, 89.36)	84.92 (81.36, 88.64)	0.2831	87.92 (84.71, 90.45)	86.86 (84.08, 89.81)	0.3473
	Warning by Corona-Warn-App	419 (47.18 %)	22.77 (18.23, 31.2)	48.84 (37.93, 60)	48.84 (37.93, 60)	0.9944	99.87 (99.59, 100)	99.87 (99.59, 100)	1	97.67 (90.91, 100)	97.67 (90.91, 100)	1	94.47 (92.86, 96.2)	94.47 (92.87, 96.2)	0.9944	94.63 (93.19, 96.06)	94.63 (93.19, 96.06)	0.9944
	COMORBIDITIES
	Any comorbidity	223 (25.11 %)	25.44 (18.16, 32.15)	52.83 (43.24, 62.5)	49.06 (39.39, 58.82)	0.2099	99.41 (99.08, 100)	98.82 (98.17, 100)	0.6535	96.55 (93.75, 100)	92.86 (87.5, 100)	0.1555	87.11 (83.85, 90.6)	86.15 (82.81, 89.76)	0.1049	88.34 (85.23, 91.28)	87 (83.89, 89.93)	0.0881
	No comorbidity	665 (74.89 %)	19.71 (16.56, 26.71)	72.59 (67.37, 77.91)	71.85 (66.46, 77.27)	0.6075	99.81 (99.71, 100)	99.81 (99.71, 100)	1	98.99 (98.28, 100)	98.98 (98.28, 100)	0.7316	93.46 (92.05, 94.93)	93.3 (91.86, 94.74)	0.6075	94.29 (93, 95.49)	94.14 (93, 95.49)	0.6075
	Hypertension	84 (9.46 %)	18.64 (16.69, 26.21)	76.47 (62.5, 91.67)	64.71 (50, 81.82)	0.2139	98.51 (97.62, 100)	98.51 (97.62, 100)	1	92.86 (85.71, 100)	91.67 (83.33, 100)	0.8299	94.29 (91.11, 97.92)	91.67 (87.5, 95.92)	0.2139	94.05 (**)	91.67 (**)	0.2139
	Dyslipoproteinaemia	42 (4.73 %)	18.5 (17.87, 21.74)	83.33	83.33	not defined	98.61 (95.45, 100)	98.61 (95.45, 100)	1	90.91	90.91	not defined	97.26 (95.45, 100)	97.26 (95.45, 100)	1	96.43 (**)	96.43 (**)	1
	Diabetes mellitus	19 (2.14 %)	19.62 (18.38, 20.35)	80	80	not defined	96.43 (**)	96.43 (**)	1	88.89	88.89	not defined	93.1 (**)	93.1 (**)	1	92.11 (**)	92.11 (**)	1
	COPD	8 (0.9 %)	15.35 (14.37, 24.82)	66.67	66.67	not defined	90 (100, 100)	90 (100, 100)	1	80	80	not defined	81.82 (**)	81.82 (**)	1	81.25 (**)	81.25 (**)	1
	Ischaemic heart disease	7 (0.79 %)	**	**	**	not defined	92.86 (100, 100)	92.86 (100, 100)	1	0	0	not defined	100 (100, 100)	100 (100, 100)	1	92.86 (100, 100)	92.86 (100, 100)	1
	Previous COVID-19	101 (11.37 %)	31.19 (25.75, 33.19)	26.67 (15, 38.1)	26.67 (15, 38.1)	0.996	99.3 (97.67, 100)	98.59 (97.67, 100)	0.9886	94.12 (75, 100)	88.89 (75, 100)	0.9898	76.22 (70, 82.26)	76.09 (70, 82.26)	0.9922	77.72 (71.64, 83.58)	77.23 (71.64, 83.58)	0.9908
	No previous COVID-19	787 (88.63 %)	19.23 (16.53, 25.2)	74.68 (70, 79.46)	72.78 (67.96, 77.78)	0.1855	99.68 (99.51, 100)	99.68 (99.51, 100)	1	98.33 (97.26, 100)	98.29 (97.18, 100)	0.2761	94 (92.76, 95.28)	93.58 (92.33, 94.9)	0.1855	94.66 (93.52, 95.81)	94.28 (93.14, 95.43)	0.1855
	CLINICAL SYMPTOMS
	Any clinical symptom	447 (50.34 %)	18.68 (16.48, 23.3)	77.4 (72.55, 82.33)	76.03 (71.13, 81.05)	0.3965	99.34 (98.96, 100)	99.34 (98.96, 100)	1	98.26 (97.14, 100)	98.23 (97.1, 100)	0.4667	90.06 (87.78, 92.41)	89.52 (87.21, 91.86)	0.3965	92.17 (90.4, 93.96)	91.72 (89.93, 93.62)	0.3965
	No clinical symptom	441 (49.66 %)	30.81 (23.24, 32.69)	30.95 (20.69, 40.91)	28.57 (18.52, 38.46)	0.6631	99.87 (99.62, 100)	99.75 (99.62, 100)	0.9982	96.3 (85.71, 100)	92.31 (83.33, 100)	0.7025	93.22 (91.55, 95.02)	92.99 (91.26, 94.74)	0.3331	93.31 (91.5, 94.9)	92.97 (91.5, 94.56)	0.4841
	Malaise	325 (36.6 %)	18.55 (16.37, 21.68)	80.56 (75.36, 86.11)	78.7 (73.24, 84.42)	0.2797	99.54 (99.28, 100)	99.54 (99.28, 100)	1	98.86 (98.08, 100)	98.84 (98.04, 100)	0.5205	91.14 (88.61, 93.75)	90.38 (87.8, 93.12)	0.2797	93.23 (91.24, 95.39)	92.62 (90.78, 94.47)	0.2797
	Shortness of breath	68 (7.66 %)	18.32 (15.5, 21.02)	85 (75, 100)	80 (66.67, 92.86)	0.6851	97.92 (96.55, 100)	97.92 (96.55, 100)	1	94.44 (88.89, 100)	94.12 (88.89, 100)	0.8463	94 (90.32, 100)	92.16 (87.5, 97.14)	0.6851	94.12 (**)	92.65 (**)	0.6851
	Cough	269 (30.29 %)	18.56 (16.41, 21.94)	80.91 (75.68, 86.3)	77.27 (71.83, 83.08)	0.0323	98.74 (98, 100)	98.74 (98, 100)	1	97.8 (96.36, 100)	97.7 (96.23, 100)	0.1395	88.2 (84.87, 91.67)	86.26 (82.79, 89.92)	0.0323	91.45 (89.39, 93.85)	89.96 (87.71, 92.74)	0.0323
	Fever	54 (6.08 %)	18.25 (15.8, 21.1)	87.5 (77.78, 100)	81.25 (70, 100)	0.6607	98.68 (95.65, 100)	98.68 (95.65, 100)	1	96.55 (87.5, 100)	96.3 (85.71, 100)	0.8855	94.94 (91.67, 100)	92.59 (88, 100)	0.6607	95.37 (**)	93.52 (**)	0.6607
	Diarrhoea	44 (4.95 %)	18.64 (18.36, 29.02)	72.73 (50, 100)	72.73 (50, 100)	1	98.48 (94.74, 100)	98.48 (94.74, 100)	1	94.12 (75, 100)	94.12 (75, 100)	1	91.55 (86.36, 100)	91.55 (86.36, 100)	1	92.05 (**)	92.05 (**)	1
	Musculoskeletal pain	145 (16.33 %)	19.85 (16.28, 23.13)	77.78 (70.45, 85.37)	74.6 (66.67, 82.5)	0.2155	99.39 (98, 100)	99.39 (98, 100)	1	98.99 (96.55, 100)	98.95 (96.3, 100)	0.4675	85.34 (80.3, 90.48)	83.59 (78.29, 88.89)	0.2155	90 (86.6, 92.78)	88.62 (84.54, 91.75)	0.2155
	Headache	266 (29.95 %)	18.42 (16.35, 21.32)	82.56 (77.05, 88.46)	81.4 (75.86, 87.5)	0.4799	99.44 (99.12, 100)	99.44 (99.12, 100)	1	98.61 (97.62, 100)	98.59 (97.56, 100)	0.647	92.27 (89.78, 95.16)	91.79 (89.23, 94.62)	0.4799	93.98 (92.09, 96.05)	93.61 (91.53, 96.05)	0.4799
	Nausea	37 (4.17 %)	20.52 (17.85, 21.43)	80 (60, 100)	80 (60, 100)	1	98.15 (93.75, 100)	98.15 (93.75, 100)	1	94.12 (75, 100)	94.12 (75, 100)	1	92.98 (88.24, 100)	92.98 (88.24, 100)	1	93.24 (**)	93.24 (**)	1
	VACCINATION STATUS
	non-vaccinated (0 or 1 vaccination)	98 (11.04 %)	19.55 (16.35, 29.25)	67.57 (57.14, 79.17)	64.86 (54.17, 76.19)	0.4831	99.18 (97.3, 100)	98.36 (97.3, 100)	0.9858	98.04 (92.86, 100)	96 (92.31, 100)	0.7928	83.45 (77.55, 89.58)	82.19 (76.09, 88.89)	0.4887	87.24 (82.13, 92.31)	85.71 (81.54, 90.77)	0.5729
	vaccinated (2 vaccinations)	321 (36.15 %)	20.9 (17.73, 31.55)	61.54 (52.78, 70.45)	60 (51.28, 68.89)	0.5333	99.22 (98.8, 100)	99.22 (98.8, 100)	1	95.24 (91.67, 100)	95.12 (91.67, 100)	0.5919	91.04 (88.79, 93.48)	90.71 (88.42, 93.09)	0.5333	91.59 (89.72, 93.93)	91.28 (89.25, 93.46)	0.5333
	boostered (3 or more vaccinations)	463 (52.14 %)	20.08 (16.78, 25.42)	70.59 (63.96, 77.42)	70.59 (63.79, 77.5)	0.999	99.87 (99.59, 100)	99.87 (99.59, 100)	1	99.17 (97.14, 100)	99.17 (97.14, 100)	0.9928	93.79 (92.18, 95.52)	93.79 (92.18, 95.51)	0.999	94.49 (92.88, 95.79)	94.49 (92.88, 95.79)	0.999
	unknown vaccination status	6 (0.68 %)	26.21 (26.21, 26.21)	100	0	**	90 (100, 100)	90 (100, 100)	1	66.67	0	not defined	100 (100, 100)	81.82 (**)	0.6491	91.67 (100, 100)	75 (**)	0.6491
	VITAL SIGNS
	SysBP>130 mmHg and/or DiaBP>90 mmHg	234 (26.35 %)	20.46 (16.65, 29.94)	65.22 (55.17, 75.76)	63.04 (53.01, 73.08)	0.4745	99.73 (99.17, 100)	99.73 (99.17, 100)	1	98.36 (93.75, 100)	98.31 (93.75, 100)	0.6362	92.14 (89.55, 94.81)	91.69 (88.97, 94.24)	0.4745	92.95 (90.38, 94.87)	92.52 (89.74, 94.87)	0.4745
	Other blood pressures	638 (71.85 %)	20.2 (17.02, 29.8)	68.84 (63.44, 74.44)	67.39 (61.8, 73.12)	0.3581	99.6 (99.39, 100)	99.4 (99.08, 100)	0.6543	97.94 (96.55, 100)	96.88 (94.92, 100)	0.1471	92.05 (90.48, 93.68)	91.7 (90.06, 93.39)	0.2311	92.95 (91.53, 94.35)	92.48 (91.06, 93.88)	0.1847
	Body temperature > 37°C	39 (4.39 %)	17.35 (16.27, 18.57)	77.78 (60, 100)	88.89 (75, 100)	0.6895	98.33 (94.44, 100)	98.33 (94.44, 100)	1	93.33	94.12	not defined	93.65 (89.47, 100)	96.72 (94.44, 100)	0.6895	93.59 (**)	96.15 (**)	0.6895
	Body temperature ≤ 37°C	849 (95.61 %)	20.46 (17.03, 30.16)	66.48 (61.4, 71.54)	64.25 (59.35, 69.34)	0.0907	99.7 (99.54, 100)	99.55 (99.32, 100)	0.6571	98.35 (97.26, 100)	97.46 (95.89, 100)	0.0623	91.76 (90.41, 93.24)	91.24 (89.84, 92.76)	0.0477	92.7 (91.52, 93.99)	92.11 (90.81, 93.46)	0.0377
	Oxygen saturation > median	200 (22.52 %)	20.59 (17.6, 28.94)	60 (50, 71.43)	62.5 (52, 74.07)	0.6807	99.69 (99.02, 100)	99.69 (99.02, 100)	1	97.96 (92.31, 100)	98.04 (92.86, 100)	0.8879	90.88 (87.93, 94.02)	91.4 (88.5, 94.69)	0.6807	91.75 (88.72, 93.98)	92.25 (89.47, 94.74)	0.6807
	Oxygen saturation ≤ median	674 (75.9 %)	20.3 (16.74, 30.02)	69.39 (64.08, 74.74)	65.99 (60.42, 71.72)	0.0291	99.62 (99.42, 100)	99.43 (99.13, 100)	0.6551	98.08 (96.83, 100)	97 (95.08, 100)	0.0445	92.11 (90.56, 93.67)	91.29 (89.69, 92.97)	0.0139	93.03 (91.76, 94.43)	92.14 (90.65, 93.54)	0.0117
	SARS-CoV-2 GENOYPE (for CT≤32)
	delta variant	41 (4.62 %)	19.55 (16.27, 23)	80.49 (70.37, 88.89)	80.49 (70.37, 88.89)	0.9928	not defined	not defined	not defined	100 (100, 100)	100 (100, 100)	1	0 (0, 0)	0 (0, 0)	1	80.49 (70.37, 88.89)	80.49 (70.37, 88.89)	0.9928
	omikron variant	62 (6.98 %)	17.62 (15.71, 19.82)	91.94 (**)	93.55 (**)	0.6759	not defined	not defined	not defined	100 (100, 100)	100 (100, 100)	1	0 (0, 0)	0 (0, 0)	1	91.94 (**)	93.55 (**)	0.6759
	* P value Roche versus Abbott (test on equality, (based 5000 bootstrap iterations)
	** too low number of patients with negative/positive rapid test for calculation

### Sheet: Table 3
	Table 3. Predictors of positive RATs amongst SARS-CoV-2 positve samples in a multivariate model (CT≤32. N=155)
			Roche-RDT	Roche-RDT1	Abbott-RDT	Abbott-RDT1
	Covariable		OR (95% CI)	P	OR (95% CI)	P
	Age and sex	Age, per year	0.95 (0.89,1.02)	0.1691	0.99 (0.92,1.07)	0.8437
		Men	1.0 (reference)		1.0 (reference)
		Women	0.66 (0.12,3.47)	0.6215	0.2 (0.02,1.67)	0.1384
	Ct value	Ct value on rRT-PCR, per unit	0.54 (0.42,0.7)	<0.0001	0.49 (0.36,0.67)	<0.0001
	Reason for testing	Referral from physician	1.0 (reference)		1.0 (reference)
		Referral from health department	0.21 (0.02,1.91)	0.1656	1.12 (0.08,15.04)	0.9308
		Warning by Corona app	0.05 (0,0.51)	0.0117	0.16 (0.02,1.6)	0.1192
	Comorbidities	No comorbidity	1.0 (reference)		1.0 (reference)
		Any comorbidity	1.9 (0.11,31.79)	0.6562	0.28 (0.02,4.66)	0.3752
		Previous Covid	0.24 (0.03,2.1)	0.1980	1.24 (0.08,18.98)	0.8772
	Clinical symptom	No clinical symptoms	1.0 (reference)		1.0 (reference)
		At least one clinical symptom	0.38 (0.05,2.91)	0.3501	1.06 (0.11,9.82)	0.9598
	Vaccination	not vaccinated	1.0 (reference)		1.0 (reference)
		vaccinated	1.8 (0.16,20.32)	0.6344	6.91 (0.46,103.9)	0.1624
		boostered	0.92 (0.1,8.89)	0.9423	4.53 (0.38,53.99)	0.2321
	SARs-CoV-2 genotype	delta	1.0 (reference)		1.0 (reference)
		omikron	0.51 (0.07,3.51)	0.4967	2.78 (0.26,29.58)	0.3972

### Sheet: Table 4
	Table 4. Sensitivities of Abbott-RAT and Roche-RAT versus Ct values
	All variants	N (%)	CT median (25th, 75th percentile)	SENSITIVITY (%)	SENSITIVITY (%)
	Ct value		in positives	Roche-RDT	Abbott-RDT
	≤ 25	125 (67%)	17.95 (15.98, 20.35)	96.00	95.20
	25-30	16 (8%)	27.96 (26.56, 29.27)	18.75	18.75
	30-32	14 (7%)	30.88 (30.47, 31.35)	7.14	0.00
	≥ 32	33 (18%)	33.62 (32.73, 34.67)	6.06	3.03

### Sheet: Supplementary table 1
	Supplementary table 1. Risk of having COVID-19 according to baseline anthropometric and anamnestic characteristics
		N	PCR Positive (N (%))	OR (95% CI)	OR (95% CI)
				Crude	Adjusted for age and sex
	Age (per year)*			1 (0.99,1.01)
	Male sex (reference: female)	685	332 (48.47 %)	1.09 (0.89,1.33)
	REASON FOR TESTING
	Referral from physician	233	79 (33.91 %)	1.0 (reference)	1.0 (reference)
	Referral from health departments (mostly contact persons of infected patients)	236	66 (27.97 %)	0.76 (0.51,1.12)	0.76 (0.51,1.14)
	To confirm a positive antigen test	591	511 (86.46 %)	12.45 (8.69,17.84)	12.59 (8.77,18.07)
	Warning by Corona-Warn-App	419	43 (10.26 %)	0.22 (0.15,0.34)	0.22 (0.15,0.34)
	COMORBIDITIES
	Any comorbidity	341	147 (43.11 %)	0.8 (0.63,1.02)	0.79 (0.61,1.01)
	Any comorbidity*	210	91 (43.33 %)	0.81 (0.6,1.09)	0.79 (0.57,1.09)
	No comorbidity	1146	557 (48.6 %)	1.0 (reference)	1.0 (reference)
	Hypertension	139	62 (44.6 %)	0.85 (0.6,1.21)	0.84 (0.57,1.23)
	Dyslipoproteinaemia	65	23 (35.38 %)	0.58 (0.34,0.98)	0.56 (0.33,0.97)
	Diabetes mellitus	29	14 (48.28 %)	0.99 (0.47,2.06)	0.98 (0.46,2.06)
	COPD	12	7 (58.33 %)	1.48 (0.47,4.69)	1.45 (0.45,4.66)
	Previous COVID-19	145	64 (44.14 %)	0.84 (0.59,1.18)	0.84 (0.59,1.19)
	CLINICAL SYMPTOMS
	Any clinical symptom	956	613 (64.12 %)	8.64 (6.65,11.22)	8.88 (6.82,11.56)
	No clinical symptom	531	91 (17.14 %)	1.0 (reference)	1.0 (reference)
	Malaise	741	502 (67.75 %)	10.16 (7.73,13.35)	10.51 (7.97,13.85)
	Shortness of breath	163	105 (64.42 %)	8.75 (5.91,12.96)	9.4 (6.27,14.07)
	Cough	606	431 (71.12 %)	11.91 (8.95,15.85)	12.2 (9.14,16.28)
	Fever	157	117 (74.52 %)	14.14 (9.25,21.61)	14.47 (9.43,22.18)
	Diarrhoea	100	59 (59 %)	6.96 (4.4,11)	7.18 (4.51,11.43)
	Musculoskeletal pain	380	285 (75 %)	14.51 (10.49,20.05)	15.11 (10.87,21)
	Headache	590	384 (65.08 %)	9.01 (6.8,11.95)	9.5 (7.12,12.68)
	Nausea	83	51 (61.45 %)	7.71 (4.69,12.66)	8.38 (5.04,13.95)
	VACCINATION STATUS
	boostered	811	399 (49.2 %)	1.0 (reference)	1.0 (reference)
	vaccinated (2 vaccinations)	478	193 (40.38 %)	0.7 (0.56,0.88)	0.7 (0.55,0.88)
	not vaccinated (0 or 1 vaccination)	189	108 (57.14 %)	1.38 (1,1.89)	1.37 (0.99,1.88)
	unknown vaccination status	9	4 (44.44 %)	0.83 (0.22,3.1)	0.82 (0.22,3.08)
	VITAL SIGNS
	SysBP>130 mmHg and/or DiaBP>90 mmHg	394	182 (46.19 %)	0.94 (0.75,1.19)	0.92 (0.72,1.18)
	Body temperature > 37C	78	43 (55.13 %)	1.39 (0.88,2.2)	1.4 (0.89,2.22)
	Oxygen saturation > median	330	148 (44.85 %)	0.88 (0.68,1.12)	0.89 (0.69,1.14)

### Sheet: Supplementary table 2
	Supplementary table 2. Diagnostic performance of 2 commercial RATs for SARS-Cov-2 antigens in participants of the COVAG Extension study
		N (%)	CT median (25th, 75th percentile)	SENSITIVITY (%)	SENSITIVITY (%)	P*	SPECIFITY (%)	SPECIFITY (%)	P*	PPV (%)	PPV (%)	P*	NPV (%)	NPV (%)	P*	EFF (%)	EFF (%)	P*
			in positives	Roche-RDT	Abbott-RDT		Roche-RDT	Abbott-RDT		Roche-RDT	Abbott-RDT		Roche-RDT	Abbott-RDT		Roche-RDT	Abbott-RDT
	All probands	1487 (100 %)	18.08 (16.18, 21.08)	87.22 (85.5, 88.95)	85.65 (83.91, 87.5)	0.0093	99.74 (99.61, 100)	99.49 (99.22, 99.81)	0.2195	99.68 (99.49, 100)	99.34 (98.99, 99.76)	0.0259	89.67 (88.3, 91.1)	88.52 (87.1, 90)	0.0039	93.81 (92.94, 94.65)	92.94 (92.03, 93.84)	0.0025
	Age > median	735 (49.43 %)	18.05 (15.96, 20.49)	87.29 (84.88, 89.73)	86.16 (83.61, 88.66)	0.2113	99.74 (99.59, 100)	99.21 (98.78, 100)	0.2135	99.68 (99.49, 100)	99.03 (98.48, 100)	0.0499	89.41 (87.41, 91.49)	88.52 (86.38, 90.66)	0.1355	93.74 (92.45, 94.9)	92.93 (91.63, 94.29)	0.0761
	Age ≤ median	752 (50.57 %)	18.23 (16.26, 21.51)	87.14 (84.76, 89.66)	85.14 (82.61, 87.77)	0.0173	99.75 (99.61, 100)	99.75 (99.61, 100)	1	99.67 (99.48, 100)	99.67 (99.47, 100)	0.3445	89.91 (88.01, 91.89)	88.52 (86.51, 90.61)	0.0173	93.88 (92.81, 95.21)	92.95 (91.62, 94.21)	0.0173
	Women	801 (53.87 %)	18.38 (16.44, 21.04)	86.25 (83.87, 88.84)	85.44 (82.93, 88.02)	0.2783	99.77 (99.64, 100)	99.53 (99.28, 100)	0.6799	99.69 (99.51, 100)	99.37 (99.01, 100)	0.1803	89.38 (87.54, 91.41)	88.8 (86.85, 90.82)	0.2023	93.51 (92.32, 94.76)	93.01 (91.76, 94.38)	0.1653
	Men	685 (46.07 %)	17.63 (15.7, 21.29)	88.25 (85.78, 90.7)	85.84 (83.26, 88.48)	0.0119	99.72 (99.55, 100)	99.43 (99.12, 100)	0.6891	99.66 (99.46, 100)	99.3 (98.9, 100)	0.1191	90.03 (87.94, 92.16)	88.19 (86.03, 90.49)	0.0077	94.16 (93, 95.4)	92.85 (91.47, 94.31)	0.0059
	REASON FOR TESTING
	Referral from physician	233 (15.67 %)	18.55 (16.31, 21.45)	84.81 (79.17, 90.57)	83.54 (77.78, 89.8)	0.4839	98.7 (97.94, 100)	98.7 (97.94, 100)	1	97.1 (95.12, 100)	97.06 (95.12, 100)	0.5407	92.68 (89.91, 95.5)	92.12 (89.29, 95.33)	0.4839	93.99 (92.26, 96.13)	93.56 (91.61, 96.13)	0.4839
	Referral from health departments (mostly contact persons of infected patients)	236 (15.87 %)	23.2 (17.21, 31.55)	57.58 (48.84, 66.67)	54.55 (45.95, 63.64)	0.2811	99.71 (99.07, 100)	99.41 (99.07, 100)	0.9822	98.7 (95.45, 100)	97.3 (95, 100)	0.6937	85.82 (82.31, 89.36)	84.92 (81.36, 88.64)	0.2831	87.92 (84.71, 90.45)	86.86 (84.08, 89.81)	0.3473
	To confirm a positive antigen test	591 (39.74 %)	17.7 (15.77, 20.02)	94.52 (93.22, 95.91)	92.95 (91.45, 94.61)	0.0241	99.38 (97.87, 100)	98.75 (97.83, 100)	0.9874	99.9 (99.68, 100)	99.79 (99.68, 100)	0.5773	73.95 (68.06, 80)	68.7 (62.82, 75)	0.0231	95.18 (93.91, 96.45)	93.74 (92.39, 95.18)	0.0287
	Warning by Corona-Warn-App	419 (28.18 %)	22.77 (18.23, 31.2)	48.84 (37.93, 60)	48.84 (37.93, 60)	0.9944	99.87 (99.59, 100)	99.87 (99.59, 100)	1	97.67 (90.91, 100)	97.67 (90.91, 100)	1	94.47 (92.86, 96.2)	94.47 (92.87, 96.2)	0.9944	94.63 (93.19, 96.06)	94.63 (93.19, 96.06)	0.9944
	COMORBIDITIES
	Any comorbidity	341 (22.93 %)	18.35 (16.12, 25.38)	74.83 (69.9, 80)	74.15 (69.23, 79.17)	0.6489	99.48 (99.18, 100)	98.97 (98.37, 100)	0.6639	99.1 (98.51, 100)	98.2 (97.06, 100)	0.2571	83.91 (80.65, 87.42)	83.48 (80.13, 86.93)	0.4777	88.86 (86.34, 91.19)	88.27 (85.9, 90.75)	0.3829
	No comorbidity	1146 (77.07 %)	18.02 (16.18, 20.61)	90.48 (88.86, 92.25)	88.69 (86.82, 90.54)	0.0057	99.83 (99.74, 100)	99.66 (99.48, 100)	0.6679	99.8 (99.69, 100)	99.6 (99.37, 100)	0.1115	91.73 (90.24, 93.27)	90.31 (88.74, 91.95)	0.0029	95.29 (94.5, 96.2)	94.33 (93.46, 95.29)	0.0025
	Hypertension	139 (9.35 %)	17.42 (15.84, 20.28)	87.1 (81.4, 93.02)	87.1 (81.4, 92.86)	0.9986	98.7 (97.87, 100)	98.7 (97.87, 100)	1	98.18 (96.88, 100)	98.18 (96.88, 100)	0.9996	90.48 (86.21, 94.83)	90.48 (86.21, 94.83)	0.9986	93.53 (91.4, 96.77)	93.53 (90.32, 96.77)	0.9986
	Dyslipoproteinaemia	65 (4.37 %)	17.23 (15.94, 18.98)	95.65 (91.67, 100)	95.65 (91.67, 100)	1	98.81 (96, 100)	98.81 (96, 100)	1	97.78 (91.67, 100)	97.78 (91.67, 100)	1	97.65 (96, 100)	97.65 (96, 100)	1	97.69 (**)	97.69 (**)	1
	Diabetes mellitus	29 (1.95 %)	18.58 (16.86, 19.65)	85.71 (75, 100)	85.71 (75, 100)	1	96.67 (87.5, 100)	96.67 (87.5, 100)	1	96 (85.71, 100)	96 (85.71, 100)	1	87.88 (77.78, 100)	87.88 (77.78, 100)	1	91.38 (**)	91.38 (**)	1
	COPD	12 (0.81 %)	15.35 (14.52, 16.57)	85.71 (66.67, 100)	85.71 (66.67, 100)	1	90 (50, 100)	90 (50, 100)	1	92.31 (66.67, 100)	92.31 (66.67, 100)	1	81.82 (50, 100)	81.82 (50, 100)	1	87.5 (**)	87.5 (**)	1
	Ischaemic heart disease	15 (1.01 %)	16.21 (15.36, 17.38)	100 (100, 100)	100 (100, 100)	1	93.75 (75, 100)	93.75 (75, 100)	1	93.33 (75, 100)	93.33 (75, 100)	1	100 (100, 100)	100 (100, 100)	1	96.67 (**)	96.67 (**)	1
	Previous COVID-19	145 (9.75 %)	24.7 (18.12, 31.71)	53.12 (44.19, 61.9)	53.12 (44.19, 61.9)	0.9938	99.38 (97.96, 100)	98.77 (97.96, 100)	0.9912	98.55 (94.74, 100)	97.14 (94.74, 100)	0.99	72.85 (67.09, 78.67)	72.73 (66.67, 78.67)	0.9954	78.97 (74.23, 83.51)	78.62 (74.23, 83.51)	0.9982
	no Previous COVID-19	1342 (90.25 %)	17.9 (16, 20.58)	90.62 (89, 92.22)	88.91 (87.16, 90.67)	0.0045	99.72 (99.56, 100)	99.57 (99.34, 100)	0.6839	99.66 (99.47, 100)	99.48 (99.19, 100)	0.0431	92.11 (90.74, 93.46)	90.78 (89.3, 92.23)	0.0031	95.38 (94.53, 96.2)	94.49 (93.63, 95.31)	0.0025
	CLINICAL SYMPTOMS
	Any clinical symptom	956 (64.29 %)	17.79 (15.95, 20.46)	90.86 (89.3, 92.53)	89.72 (88.06, 91.46)	0.0705	99.42 (99.08, 100)	99.42 (99.08, 100)	1	99.64 (99.45, 100)	99.64 (99.44, 100)	0.1763	85.89 (83.52, 88.35)	84.41 (82.02, 87)	0.0705	93.93 (92.94, 95.07)	93.2 (92.15, 94.35)	0.0705
	No clinical symptom	531 (35.71 %)	21.49 (17.98, 31.02)	62.64 (55.56, 70)	58.24 (50.85, 65.57)	0.0299	99.89 (99.65, 100)	99.55 (99.3, 100)	0.4775	99.13 (96.97, 100)	96.36 (93.75, 100)	0.1875	92.82 (91.19, 94.55)	92.02 (90.37, 93.75)	0.0159	93.5 (92.09, 94.92)	92.47 (90.96, 94.07)	0.0241
	Malaise	741 (49.83 %)	17.7 (15.74, 20.29)	92.03 (90.39, 93.71)	90.64 (88.86, 92.49)	0.0315	99.58 (99.32, 100)	99.58 (99.32, 100)	1	99.78 (99.66, 100)	99.78 (99.66, 100)	0.3525	85.61 (82.76, 88.59)	83.51 (80.53, 86.53)	0.0315	94.47 (93.32, 95.55)	93.52 (92.31, 94.74)	0.0315
	Shortness of breath	163 (10.96 %)	18.26 (15.55, 20.57)	91.43 (88.02, 95.65)	90.48 (86.76, 94.44)	0.5599	98.28 (97.06, 100)	98.28 (97.06, 100)	1	98.97 (98.33, 100)	98.96 (98.31, 100)	0.7102	86.36 (80.49, 92.86)	85.07 (79.07, 91.3)	0.5599	93.87 (91.74, 96.33)	93.25 (90.83, 96.33)	0.5599
	Cough	606 (40.75 %)	17.73 (15.79, 20.33)	92.34 (90.62, 94.14)	90.02 (88.09, 91.96)	0.0007	98.86 (98.15, 100)	98.86 (98.15, 100)	1	99.5 (99.22, 100)	99.49 (99.2, 100)	0.2227	83.98 (80.45, 87.59)	80.09 (76.39, 83.88)	0.0007	94.22 (92.92, 95.54)	92.57 (91.09, 94.06)	0.0007
	Fever	157 (10.56 %)	17.1 (15.35, 20)	95.73 (93.51, 98.7)	94.87 (92.21, 97.5)	0.5675	98.75 (95.45, 100)	98.75 (95.45, 100)	1	99.56 (98.59, 100)	99.55 (98.57, 100)	0.7032	88.76 (82.14, 96.3)	86.81 (80, 93.75)	0.5675	96.5 (**)	95.86 (**)	0.5675
	Diarrhoea	100 (6.72 %)	18.42 (16.72, 21.09)	94.92 (91.89, 100)	93.22 (89.47, 97.54)	0.6455	98.78 (95.83, 100)	98.78 (95.83, 100)	1	99.12 (97.06, 100)	99.1 (97.06, 100)	0.9179	93.1 (88.46, 100)	91.01 (85.71, 96.67)	0.6455	96.5 (**)	95.5 (**)	0.6455
	Musculoskeletal pain	380 (25.55 %)	17.62 (15.57, 20.38)	91.93 (89.74, 94.24)	90.88 (88.54, 93.3)	0.2503	99.47 (98.25, 100)	99.47 (98.25, 100)	1	99.81 (99.4, 100)	99.81 (99.4, 100)	0.5053	80.43 (75.34, 85.71)	78.42 (73.08, 83.75)	0.2503	93.82 (92.09, 95.65)	93.03 (91.3, 94.86)	0.2503
	Headache	590 (39.68 %)	17.72 (15.69, 20.16)	92.19 (90.32, 94.16)	91.41 (89.43, 93.48)	0.2841	99.51 (99.22, 100)	99.51 (99.22, 100)	1	99.72 (99.56, 100)	99.72 (99.55, 100)	0.5313	87.23 (84.26, 90.45)	86.13 (83.02, 89.38)	0.2841	94.75 (93.38, 96.18)	94.24 (92.88, 95.67)	0.2841
	Nausea	83 (5.58 %)	17.96 (15.7, 20.08)	94.12 (90.32, 100)	92.16 (87.5, 97.14)	0.6679	98.44 (94.44, 100)	98.44 (94.44, 100)	1	98.97 (96.55, 100)	98.95 (96.43, 100)	0.8711	91.3 (85, 100)	88.73 (81.82, 95.94)	0.6679	95.78 (**)	94.58 (**)	0.6679
	VACCINATION STATUS
	non-vaccinated (0 or 1 vaccination)	189 (12.71 %)	17.84 (15.54, 20.44)	83.33 (78.48, 88.41)	78.7 (73.24, 84.34)	0.0111	99.38 (97.92, 100)	98.77 (97.92, 100)	0.9912	99.45 (98.18, 100)	98.84 (98.08, 100)	0.5553	81.73 (76.19, 87.14)	77.67 (72.25, 83.57)	0.0123	90.21 (87.3, 92.86)	87.3 (84.13, 90.48)	0.0261
	vaccinated (2 vaccinations)	478 (32.15 %)	18.36 (16.47, 21.88)	83.94 (80.45, 87.7)	81.87 (78.15, 85.83)	0.1703	99.3 (98.91, 100)	99.3 (98.91, 100)	1	98.78 (98.06, 100)	98.75 (98, 100)	0.2635	90.13 (87.86, 92.49)	88.99 (86.56, 91.49)	0.1703	93.1 (91.54, 94.67)	92.26 (90.6, 94.04)	0.1703
	boostered (3 or more vaccinations)	811 (54.54 %)	18.03 (16.06, 20.74)	89.72 (87.64, 91.89)	89.47 (87.36, 91.67)	0.6815	99.88 (99.62, 100)	99.76 (99.62, 100)	0.9924	99.86 (99.56, 100)	99.72 (99.56, 100)	0.871	90.94 (89.11, 92.86)	90.73 (88.92, 92.7)	0.6945	94.88 (93.72, 95.93)	94.7 (93.72, 95.75)	0.7177
	unknown vaccination status	9 (0.61 %)	17.94 (16.28, 20.49)	100 (100, 100)	75 (50, 100)	0.6627	90 (100, 100)	90 (100, 100)	1	88.89 (100, 100)	85.71	not defined	100 (100, 100)	81.82 (**)	0.6627	94.44 (100, 100)	83.33 (**)	0.6627
	VITAL SIGNS
	SysBP>130 mmHg and/or DiaBP>90 mmHg	394 (26.5 %)	18.28 (16.23, 20.66)	86.26 (82.91, 89.83)	84.62 (80.99, 88.43)	0.1817	99.76 (99.25, 100)	99.76 (99.25, 100)	1	99.68 (98.98, 100)	99.68 (98.96, 100)	0.4537	89.43 (86.71, 92.21)	88.31 (85.45, 91.25)	0.1817	93.53 (91.63, 95.06)	92.77 (90.87, 94.3)	0.1817
	Other blood pressures	1064 (71.55 %)	18.03 (16.13, 21.24)	87.97 (85.97, 90)	86.39 (84.33, 88.5)	0.0279	99.64 (99.44, 100)	99.28 (98.9, 99.74)	0.2199	99.55 (99.3, 100)	99.1 (98.61, 99.67)	0.0145	90.1 (88.51, 91.79)	88.91 (87.22, 90.67)	0.0165	94.08 (93.09, 95.06)	93.14 (92.1, 94.22)	0.0077
	Body temperature > 37°C	78 (5.25 %)	17.35 (15.66, 20.3)	86.05 (79.17, 93.25)	95.35 (92.31, 100)	0.0187	98.57 (95, 100)	98.57 (95, 100)	1	98.67 (95.45, 100)	98.8 (95.83, 100)	0.6671	85.19 (77.27, 92.86)	94.52 (90.48, 100)	0.0187	91.67 (**)	96.79 (**)	0.0187
	Body temperature ≤ 37°C	1406 (94.55 %)	18.13 (16.19, 21.26)	87.25 (85.43, 89.09)	84.98 (83.07, 86.94)	0.0011	99.73 (99.59, 100)	99.46 (99.18, 99.8)	0.2171	99.65 (99.46, 100)	99.29 (98.91, 99.74)	0.0247	89.87 (88.4, 91.37)	88.24 (86.73, 89.82)	0.0011	93.88 (92.96, 94.77)	92.67 (91.78, 93.7)	0.0011
	Oxygen saturation > median	330 (22.19 %)	18.36 (16.53, 20.93)	83.78 (79.77, 88.17)	84.46 (80.41, 88.78)	0.5685	99.73 (99.12, 100)	99.45 (99.12, 100)	1	99.6 (98.68, 100)	99.21 (98.7, 100)	0.8038	88.32 (85.28, 91.55)	88.73 (85.71, 91.97)	0.5643	92.58 (90.45, 94.55)	92.73 (90.91, 95)	0.6175
	Oxygen saturation ≤ median	1132 (76.13 %)	18.03 (15.78, 21.3)	88.07 (86.18, 89.99)	85.69 (83.61, 87.8)	0.0015	99.66 (99.47, 100)	99.49 (99.21, 100)	0.6887	99.59 (99.35, 100)	99.36 (99.01, 100)	0.0823	90 (88.36, 91.6)	88.22 (86.49, 90)	0.0007	94.08 (93.11, 95.1)	92.84 (91.79, 93.91)	0.0007
	SARS-CoV-2 GENOYPE (for CT≤32)
	delta variant	120 (8.07 %)	18.12 (15.65, 20.68)	91.67 (88.75, 95)	87.5 (83.75, 91.25)	0.0379	not defined	not defined	not defined	100 (100, 100)	100 (100, 100)	1	0 (0, 0)	0 (0, 0)	1	91.67 (88.75, 95)	87.5 (83.75, 91.25)	0.0379
	omikron variant	354 (23.81 %)	17.26 (15.57, 19.04)	96.05 (94.92, 97.46)	96.33 (94.92, 97.88)	0.7001	not defined	not defined	not defined	100 (100, 100)	100 (100, 100)	1	0 (0, 0)	0 (0, 0)	1	96.05 (94.92, 97.46)	96.33 (94.92, 97.88)	0.7001
	* P value Roche versus Abbott (test on equality, (based 5000 bootstrap iterations)
	** too low number of patients with negative/positive rapid test for calculation
